# Clinical Evaluation of the GeneXpert^®^ Xpert^®^ Xpress SARS-CoV-2/Flu/RSV *PLUS* Combination Test

**DOI:** 10.1101/2022.11.07.22281957

**Authors:** Grant Johnson, Branden S.J. Gregorchuk, Arek Zubrzycki, Kurt Kolsun, Adrienne F.A. Meyers, Paul A. Sandstrom, Michael G. Becker

## Abstract

The GeneXpert^®^ Xpert^®^ Xpress SARS-CoV-2/Flu/RSV *PLUS* combination test (*PLUS* Assay) received Health Canada approval in January 2022. The *PLUS* Assay is similar to the SARS-CoV-2/Flu/RSV combination test, with modifications to improve assay robustness against circulating and emerging variants. The performance characteristics of the *PLUS* Assay were assessed at the Lakeridge Health Oshawa Hospital Centre and the National Microbiology Laboratory of Canada. The *PLUS* Assay was directly compared to the SARS-CoV-2/Flu/RSV combination test using SARS-CoV-2 culture from five variants and remnant clinical specimens collected across the COVID-19 pandemic. This included 50 clinical specimens negative for all pathogens, 110 clinical specimens positive for SARS-CoV-2, Influenza A, Influenza B, RSVA, and/or RSVB and an additional 11 mixed samples to screen for target interactions. The *PLUS* Assay showed a high percent agreement with the widely used SARS-CoV-2/Flu/RSV combination test. Based on these findings, the *PLUS* Assay and the Xpert SARS-CoV-2/Flu/RSV combination test results are largely consistent with no observed difference in sensitivity, specificity, or time to result when challenged with various SARS-CoV-2 variants. The reported Ct values provided by the new *PLUS* Assay was also unchanged, with the exception of a possible 1-2 decrease reported Ct for RSVA across a limited sample size.
