## Supplemental Data 1 for "Clinical Evaluation of the GeneXpert^®^ Xpert^®^ Xpress SARS-CoV-2/Flu/RSV *PLUS* Combination Test"

### Sheet: NML Clinical Data
					Validation CT Test Results
		Original Result		Result	SARS-CoV-2/Flu/RSV						Time to Run Completion	SARS-CoV-2/Flu/RSV PLUS						Time to Run Completion	Standard Deviation
Site/Sample	Source	Virus (Adjusted Ct Value)	Orig Method		SCV2	Flu A1	Flu A2	Flu A (Avg)	Flu B	RSV		SCV-2	Flu A1	Flu A2	Flu A (Avg)	Flu B	RSV		SCV-2	Flu A	Flu B	RSV	Comments
PHAC-NML 1	NP	Flu A H3 (20.0)	RT-qPCR	Flu A	ND	19.6	22.1	20.85	ND	ND		ND	19.7	22.2	20.95	ND	ND		ND	0.05	ND	ND	All targets Detected
PHAC-NML 2	NP	Flu A H3 (25.2)	RT-qPCR	Flu A	ND	18.2	21.1	19.65	ND	ND		ND	18.7	21.1	19.9	ND	ND		ND	0.125	ND	ND	All targets Detected
PHAC-NML 3	NP	Flu A H1 (30.0)	RT-qPCR	Flu A	ND	24.1	26.7	25.4	ND	ND		ND	24.5	27.1	25.8	ND	ND		ND	0.2	ND	ND	All targets Detected
PHAC-NML 4	NP	Flu A H3 (32.6)	RT-qPCR	Flu A	ND	21.2	24.4	22.8	ND	ND		ND	22.1	25.5	23.8	ND	ND		ND	0.5	ND	ND	All targets Detected
PHAC-NML 5	NP	Flu A H1 (32.5)	RT-qPCR	Flu A	ND	29.5	32.1	30.8	ND	ND		ND	29.8	31.8	30.8	ND	ND		ND	0	ND	ND	All targets Detected
PHAC-NML 6	NP	Flu B (19.8)	RT-qPCR	Flu B	ND	ND	ND	ND	33.5	ND		ND	ND	ND	ND	33.8	ND		ND	ND	0.15	ND	All targets Detected
PHAC-NML 7	NP	Flu B (24.4)	RT-qPCR	Flu B	ND	ND	ND	ND	22.9	ND		ND	ND	ND	ND	23.6	ND		ND	ND	0.35	ND	All targets Detected
PHAC-NML 8	NP	Flu B (25.6)	RT-qPCR	Flu B	ND	ND	ND	ND	20.4	ND		ND	ND	ND	ND	20.3	ND		ND	ND	0.05	ND	All targets Detected
PHAC-NML 9	NP	Flu B (30.4)	RT-qPCR	Flu B	ND	ND	ND	ND	21.7	ND		ND	ND	ND	ND	22.8	ND		ND	ND	0.55	ND	All targets Detected
PHAC-NML 10	NP	Flu B (32.1)	RT-qPCR	Flu B	ND	ND	ND	ND	29	ND		ND	ND	ND	ND	29.4	ND		ND	ND	0.2	ND	All targets Detected
PHAC-NML 11	NP	RSV A (22.2)	RT-qPCR	RSV	ND	ND	ND	ND	ND	24.2		ND	ND	ND	ND	ND	22.9		ND	ND	ND	0.65	All targets Detected
PHAC-NML 12	NP	RSV A (23.1)	RT-qPCR	RSV	ND	ND	ND	ND	ND	28.9		ND	ND	ND	ND	ND	26.4		ND	ND	ND	1.25	All targets Detected
PHAC-NML 13	NP	RSV A (31.3)	RT-qPCR	RSV	ND	ND	ND	ND	ND	30.1		ND	ND	ND	ND	ND	28.8		ND	ND	ND	0.65	All targets Detected
PHAC-NML 14	NP	RSV B (20.3)	RT-qPCR	Negative	ND	ND	ND	ND	ND	ND		ND	ND	ND	ND	ND	ND		ND	ND	ND	ND	RSV Not Detected
PHAC-NML 15	NP	RSV B (24.4)	RT-qPCR	RSV	ND	ND	ND	ND	ND	20.5		ND	ND	ND	ND	ND	20.5		ND	ND	ND	0	All targets Detected
PHAC-NML 16	NP	RSV B (29.0)	RT-qPCR	RSV	ND	ND	ND	ND	ND	23.1		ND	ND	ND	ND	ND	22.2		ND	ND	ND	0.45	All targets Detected
PHAC-NML 17	NP	RSV B (29.9)	RT-qPCR	RSV	ND	ND	ND	ND	ND	23.6		ND	ND	ND	ND	ND	24.3		ND	ND	ND	0.35	All targets Detected
PHAC-NML 18	NP	RSV B (34.4)	RT-qPCR	RSV	ND	ND	ND	ND	ND	18.4		ND	ND	ND	ND	ND	19.1		ND	ND	ND	0.35	All targets Detected
PHAC-NML 19	NP	SCV2 - Alpha - (20.0)	RT-qPCR	SARS-CoV-2	19.4	ND	ND	ND	ND	ND		19.9	ND	ND	ND	ND	ND		0.25	ND	ND	ND	All targets Detected
PHAC-NML 20	NP	SCV2 - Alpha - (25.2)	RT-qPCR	SARS-CoV-2	22.9	ND	ND	ND	ND	ND		23.3	ND	ND	ND	ND	ND		0.2	ND	ND	ND	All targets Detected
PHAC-NML 21	NP	SCV2 - Alpha - (30.1)	RT-qPCR	SARS-CoV-2	30.5	ND	ND	ND	ND	ND		31.2	ND	ND	ND	ND	ND		0.35	ND	ND	ND	All targets Detected
PHAC-NML 22	NP	SCV2 - Alpha - (35.3)	RT-qPCR	SARS-CoV-2	36.5	ND	ND	ND	ND	ND		36.7	ND	ND	ND	ND	ND		0.1	ND	ND	ND	All targets Detected
PHAC-NML 23	NP	SCV2 - Alpha - (40.0)	RT-qPCR	SARS-CoV-2	42.1	ND	ND	ND	ND	ND		41.7	ND	ND	ND	ND	ND		0.2	ND	ND	ND	All targets Detected
PHAC-NML 24	NP	SCV2 - Delta - (20.0)	RT-qPCR	SARS-CoV-2	21.8	ND	ND	ND	ND	ND		22.1	ND	ND	ND	ND	ND		0.15	ND	ND	ND	All targets Detected
PHAC-NML 25	NP	SCV2 - Delta - (25.0)	RT-qPCR	SARS-CoV-2	25.5	ND	ND	ND	ND	ND		26	ND	ND	ND	ND	ND		0.25	ND	ND	ND	All targets Detected
PHAC-NML 26	NP	SCV2 - Delta - (30.0)	RT-qPCR	SARS-CoV-2	31.4	ND	ND	ND	ND	ND		32.3	ND	ND	ND	ND	ND		0.45	ND	ND	ND	All targets Detected
PHAC-NML 27	NP	SCV2 - Delta - (35.0)	RT-qPCR	SARS-CoV-2	35.1	ND	ND	ND	ND	ND		36.7	ND	ND	ND	ND	ND		0.8	ND	ND	ND	All targets Detected
PHAC-NML 28	NP	SCV2 - Delta - (40.0)	RT-qPCR	SARS-CoV-2	37.2	ND	ND	ND	ND	ND		38.3	ND	ND	ND	ND	ND		0.55	ND	ND	ND	All targets Detected
PHAC-NML 29	NP	SCV2 -Omicron BA.1 - (20.0)	RT-qPCR	SARS-CoV-2	21.4	ND	ND	ND	ND	ND		20.2	ND	ND	ND	ND	ND		0.6	ND	ND	ND	All targets Detected
PHAC-NML 30	NP	SCV2 -Omicron BA.1 - (25.0)	RT-qPCR	SARS-CoV-2	25.6	ND	ND	ND	ND	ND		26.5	ND	ND	ND	ND	ND		0.45	ND	ND	ND	All targets Detected
PHAC-NML 31	NP	SCV2 -Omicron BA.1 - (30.0)	RT-qPCR	SARS-CoV-2	30.4	ND	ND	ND	ND	ND		28.7	ND	ND	ND	ND	ND		0.85	ND	ND	ND	All targets Detected
PHAC-NML 32	NP	SCV2 -Omicron BA.1 - (35.0)	RT-qPCR	SARS-CoV-2	35.7	ND	ND	ND	ND	ND		33.9	ND	ND	ND	ND	ND		0.9	ND	ND	ND	All targets Detected
PHAC-NML 33	NP	SCV2 -Omicron BA.1 - (40.0)	RT-qPCR	SARS-CoV-2	38.7	ND	ND	ND	ND	ND		38.2	ND	ND	ND	ND	ND		0.25	ND	ND	ND	All targets Detected
PHAC-NML 34	NP	SCV2 -Omicron BA.2 - (20.0)	RT-qPCR	SARS-CoV-2	23.5	ND	ND	ND	ND	ND		21.9	ND	ND	ND	ND	ND		0.8	ND	ND	ND	All targets Detected
PHAC-NML 35	NP	SCV2 -Omicron BA.2 - (25.1)	RT-qPCR	SARS-CoV-2	27.9	ND	ND	ND	ND	ND		26.2	ND	ND	ND	ND	ND		0.85	ND	ND	ND	All targets Detected
PHAC-NML 36	NP	SCV2 -Omicron BA.2 - (30.0)	RT-qPCR	SARS-CoV-2	34.8	ND	ND	ND	ND	ND		32.4	ND	ND	ND	ND	ND		1.2	ND	ND	ND	All targets Detected
PHAC-NML 37	NP	SCV2 -Omicron BA.2 - (35.0)	RT-qPCR	SARS-CoV-2	38.8	ND	ND	ND	ND	ND		37.7	ND	ND	ND	ND	ND		0.55	ND	ND	ND	All targets Detected
PHAC-NML 38	NP	SCV2 -Omicron BA.2 - (40.0)	RT-qPCR	SARS-CoV-2	42.6	ND	ND	ND	ND	ND		43.9	ND	ND	ND	ND	ND		0.65	ND	ND	ND	All targets Detected
PHAC-NML 39	NP	SCV2 Omicron BA.1 (22,8); Flu A H3 (22.2)	RT-qPCR	SARS-CoV-2; Flu A	30.7	22.1	24.1	23.1	ND	ND		27.2	20.4	22.9	21.65	ND	ND		1.75	0.725	ND	ND	All targets Detected
PHAC-NML 40	NP	Flu A H3 (24.6); Flu B (22.2)	RT-qPCR	Flu A; Flu B	ND	25.2	27.4	26.3	23.4	ND		ND	24.9	26.8	25.85	22.9	ND		ND	0.225	0.25	ND	All targets Detected
PHAC-NML 41	NP	Flu A H1 (28.0); RSV A (30.0)	RT-qPCR	Flu A; RSV	ND	26.8	28.5	27.65	ND	29.1		ND	26.7	28.3	27.5	ND	27.8		ND	0.075	ND	0.65	All targets Detected
PHAC-NML 42	NP	Flu A H1 (28.8); RSV B (24.5)	RT-qPCR	Flu A; RSV	ND	25.6	28.8	27.2	ND	20.3		ND	27.1	29.1	28.1	ND	21.3		ND	0.45	ND	0.5	All targets Detected
PHAC-NML 43	NP	SCV2 Delta (20.4); Flu B (19.6)	RT-qPCR	SARS-CoV-2; Flu B (1/2)	15.6	ND	ND	ND	32.3	ND		16.6	ND	ND	ND	ND	ND		0.5	ND	ND	ND	Influenza B not detected (PLUS Assay)
PHAC-NML 44	NP	Flu B (20.5); RSV A (29.0)	RT-qPCR	Flu B; RSV	ND	ND	ND	ND	28.6	25		ND	ND	ND	ND	27.5	23.7		ND	ND	0.55	0.65	All targets Detected
PHAC-NML 45	NP	Flu B (20.4); RSV B (20.4)	RT-qPCR	Flu B; RSV	ND	ND	ND	ND	25.1	17.2		ND	ND	ND	ND	25.4	17.3		ND	ND	0.15	0.05	All targets Detected
PHAC-NML 46	NP	SCV2 Alpha (34.6); RSV A (29.0)	RT-qPCR	SARS-CoV-2; RSV	33.3	ND	ND	ND	ND	24.9		34.7	ND	ND	ND	ND	23.9		0.7	ND	ND	0.5	All targets Detected
PHAC-NML 47	NP	SCV2 Omicron BA.2 (20.2); RSV B (22.6)	RT-qPCR	SARS-CoV-2; RSV	23.7	ND	ND	ND	ND	21		22.6	ND	ND	ND	ND	21.5		0.55	ND	ND	0.25	All targets Detected
PHAC-NML 48	NP	SCV-2 Omicron BA.1 (24.9); Flu A (26.2); Flu B (25.7); RSV B (28.1)	RT-qPCR	SARS-CoV-2; Flu A; RSV	28.1	23.7	26	24.85	ND	18.9		26.8	23.1	24.8	23.95	ND	19		0.65	0.45	ND	0.05	Influenza B not detected
PHAC-NML 49	NP	SCV-2 Alpha (31.6); Flu A (33.9); Flu B (32.9); RSV A (36.6)	RT-qPCR	SARS-CoV-2; Flu A; Flu B; RSV	29.5	26.8	29.2	28	28.5	32.9		30	27.1	29.4	28.25	28.3	31.6		0.25	0.125	0.1	0.65	All targets Detected
Lakeridge 1	Resp	Flu B (33.3)	Resplex	Flu B	ND	ND	ND	ND	31.3	ND	36	ND	ND	ND	ND	30.8	ND	36.5	ND	ND	0.25	ND	All targets Detected
Lakeridge 2	Resp	Flu B (28.6)	Resplex	Flu B	ND	ND	ND	ND	26.9	ND	37	ND	ND	ND	ND	27	ND	36.5	ND	ND	0.05	ND	All targets Detected
Lakeridge 3	Resp	Flu B (28.5)	Resplex	Flu B	ND	ND	ND	ND	27.2	ND	36.5	ND	ND	ND	ND	26.2	ND	36.5	ND	ND	0.5	ND	All targets Detected
Lakeridge 4	Resp	Flu B	Resplex	Flu B	ND	ND	ND	ND	22.3	ND	36	ND	ND	ND	ND	23	ND	36	ND	ND	0.35	ND	All targets Detected
Lakeridge 5	Resp	Flu B (26.8)	Resplex	Flu B	ND	ND	ND	ND	26.1	ND	36.5	ND	ND	ND	ND	25.8	ND	36.5	ND	ND	0.15	ND	All targets Detected
Lakeridge 6	Resp	Flu B (32.5)	Resplex	Flu B	ND	ND	ND	ND	30.6	ND	37	ND	ND	ND	ND	30	ND	36.5	ND	ND	0.3	ND	All targets Detected
Lakeridge 7	Resp	Flu B (17.7)	Resplex	Flu B	ND	ND	ND	ND	17	ND	36	ND	ND	ND	ND	16.7	ND	36	ND	ND	0.15	ND	All targets Detected
Lakeridge 8	Resp	Flu B (25.4)	Resplex	Flu B	ND	ND	ND	ND	24.5	ND	36.5	ND	ND	ND	ND	24.6	ND	36.5	ND	ND	0.05	ND	All targets Detected
Lakeridge 9	Resp	Flu B (30.2)	Resplex	Flu B	ND	ND	ND	ND	25.2	ND	36.5	ND	ND	ND	ND	25.4	ND	35.5	ND	ND	0.1	ND	All targets Detected
Lakeridge 10	Resp	Flu B	GeneXpert	Flu B	ND	ND	ND	ND	16.8	ND	36.5	ND	ND	ND	ND	16.2	ND	36.5	ND	ND	0.3	ND	All targets Detected
Lakeridge 11	NP	RSV	GeneXpert	RSV	ND	ND	ND	ND	ND	26.1	36	ND	ND	ND	ND	ND	24.8	36.5	ND	ND	ND	0.65	All targets Detected
Lakeridge 12	NP	RSV	GeneXpert	RSV	ND	ND	ND	ND	ND	24.5	36.5	ND	ND	ND	ND	ND	24.3	36.5	ND	ND	ND	0.1	All targets Detected
Lakeridge 13	NP	RSV	GeneXpert	RSV	ND	ND	ND	ND	ND	36.1	36.5	ND	ND	ND	ND	ND	36.4	36.5	ND	ND	ND	0.15	All targets Detected
Lakeridge 14	NP	RSV	GeneXpert	RSV	ND	ND	ND	ND	ND	28	37	ND	ND	ND	ND	ND	29.3	36.5	ND	ND	ND	0.65	All targets Detected
Lakeridge 15	NP	RSV	GeneXpert	RSV	ND	ND	ND	ND	ND	21.3	36	ND	ND	ND	ND	ND	21.3	36.5	ND	ND	ND	0	All targets Detected
Lakeridge 16	NP	RSV	GeneXpert	RSV	ND	ND	ND	ND	ND	20.6	36.5	ND	ND	ND	ND	ND	21.2	36.5	ND	ND	ND	0.3	All targets Detected
Lakeridge 17	NP	RSV	GeneXpert	RSV	ND	ND	ND	ND	ND	29.7	36	ND	ND	ND	ND	ND	29.8	36	ND	ND	ND	0.05	All targets Detected
Lakeridge 18	NP	RSV	GeneXpert	RSV	ND	ND	ND	ND	ND	18.3	36.5	ND	ND	ND	ND	ND	18.4	36.5	ND	ND	ND	0.05	All targets Detected
Lakeridge 19	NP	RSV	GeneXpert	RSV	ND	ND	ND	ND	ND	36.1	36.5	ND	ND	ND	ND	ND	36.1	36.5	ND	ND	ND	0	All targets Detected
Lakeridge 20	NP	RSV	GeneXpert	RSV	ND	ND	ND	ND	ND	36.3	36	ND	ND	ND	ND	ND	36.1	36.5	ND	ND	ND	0.1	All targets Detected
Lakeridge 21	Resp	Flu A, H3 (22.6/21.9)	Resplex	Flu A	ND	20.2	23.2	21.7	ND	ND	36.5	ND	19.7	22.7	21.2	ND	ND	36.5	ND	0.25	ND	ND	All targets Detected
Lakeridge 22	Resp	Flu A, H3 (28.2/27.8)	Resplex	Flu A	ND	26.4	29	27.7	ND	ND	36.5	ND	26.3	28.9	27.6	ND	ND	36.5	ND	0.05	ND	ND	All targets Detected
Lakeridge 23	Resp	Flu A, H3 (21.2/20.5)	Resplex	Flu A	ND	18.1	21.3	19.7	ND	ND	37	ND	18.6	21.5	20.05	ND	ND	40	ND	0.175	ND	ND	All targets Detected
Lakeridge 24	Resp	Flu A, H3 (30.7/32.9)	Resplex	Flu A	ND	28.2	30.7	29.45	ND	ND	36	ND	28.2	30.2	29.2	ND	ND	36.5	ND	0.125	ND	ND	All targets Detected
Lakeridge 25	Resp	Flu A, H3 (25.3/24.9)	Resplex	Flu A	ND	22.3	25.2	23.75	ND	ND	36.5	ND	22.2	24.6	23.4	ND	ND	36	ND	0.175	ND	ND	All targets Detected
Lakeridge 26	Resp	Flu A, H3 (23.2/22.6)	Resplex	Flu A	ND	21.8	24.6	23.2	ND	ND	37	ND	21.8	24.6	23.2	ND	ND	36.5	ND	0	ND	ND	All targets Detected
Lakeridge 27	Resp	Flu A, H1N1 (23.5/25.0)	Resplex	Flu A	ND	23.8	26.1	24.95	ND	ND	36.5	ND	23.8	26.1	24.95	ND	ND	37	ND	0	ND	ND	All targets Detected
Lakeridge 28	Resp	Flu A, H1N1 (17.6/19.4)	Resplex	Flu A	ND	17.1	19.7	18.4	ND	ND	36	ND	17.6	20.3	18.95	ND	ND	36.5	ND	0.275	ND	ND	All targets Detected
Lakeridge 29	NP	Uncharacterized (PS)	N/A	Flu A	ND	16.1	17.7	16.9	ND	ND	37	ND	15	16.6	15.8	ND	ND	36.5	ND	0.55	ND	ND	All targets Detected
Lakeridge 30	NP	Uncharacterized (PS)	N/A	Flu A	ND	17	18.9	17.95	ND	ND	36.5	ND	16.6	18.6	17.6	ND	ND	36.5	ND	0.175	ND	ND	All targets Detected
Lakeridge 31	NP	Uncharacterized (PS)	N/A	Negative	ND	ND	ND	ND	ND	ND	36	ND	ND	ND	ND	ND	ND	36	ND	ND	ND	ND	All targets Detected
Lakeridge 32	NP	Uncharacterized (PS)	N/A	Negative	ND	ND	ND	ND	ND	ND	36.5	ND	ND	ND	ND	ND	ND	36.5	ND	ND	ND	ND	All targets Detected
Lakeridge 33	NP	Uncharacterized (PS)	N/A	Negative	ND	ND	ND	ND	ND	ND	36	ND	ND	ND	ND	ND	ND	36.5	ND	ND	ND	ND	All targets Detected
Lakeridge 34	NP	Uncharacterized (PS)	N/A	Negative	ND	ND	ND	ND	ND	ND	36.5	ND	ND	ND	ND	ND	ND	36.5	ND	ND	ND	ND	All targets Detected
Lakeridge 35	NP	Uncharacterized (PS)	N/A	Negative	ND	ND	ND	ND	ND	ND	36	ND	ND	ND	ND	ND	ND	36.5	ND	ND	ND	ND	All targets Detected
Lakeridge 36	NP	Uncharacterized (PS)	N/A	Negative	ND	ND	ND	ND	ND	ND	36	ND	ND	ND	ND	ND	ND	36.5	ND	ND	ND	ND	All targets Detected
Lakeridge 37	NP	Uncharacterized (PS)	N/A	Negative	ND	ND	ND	ND	ND	ND		ND	ND	ND	ND	ND	ND		ND	ND	ND	ND	All targets Detected
Lakeridge 38	NP	Uncharacterized (PS)	N/A	Negative	ND	ND	ND	ND	ND	ND		ND	ND	ND	ND	ND	ND		ND	ND	ND	ND	All targets Detected
Lakeridge 39	NP	Uncharacterized (PS)	N/A	Negative	ND	ND	ND	ND	ND	ND		ND	ND	ND	ND	ND	ND		ND	ND	ND	ND	All targets Detected
Lakeridge 40	NP	Uncharacterized (PS)	N/A	Negative	ND	ND	ND	ND	ND	ND		ND	ND	ND	ND	ND	ND		ND	ND	ND	ND	All targets Detected
Lakeridge 41	NP	Uncharacterized (PS)	N/A	Negative	ND	ND	ND	ND	ND	ND		ND	ND	ND	ND	ND	ND		ND	ND	ND	ND	All targets Detected
Lakeridge 42	NP	Uncharacterized (PS)	N/A	Negative	ND	ND	ND	ND	ND	ND		ND	ND	ND	ND	ND	ND		ND	ND	ND	ND	All targets Detected
Lakeridge 43	NP	Uncharacterized (PS)	N/A	Negative	ND	ND	ND	ND	ND	ND		ND	ND	ND	ND	ND	ND		ND	ND	ND	ND	All targets Detected
Lakeridge 44	NP	Uncharacterized (PS)	N/A	Negative	ND	ND	ND	ND	ND	ND		ND	ND	ND	ND	ND	ND		ND	ND	ND	ND	All targets Detected
Lakeridge 45	NP	Uncharacterized (PS)	N/A	Negative	ND	ND	ND	ND	ND	ND		ND	ND	ND	ND	ND	ND		ND	ND	ND	ND	All targets Detected
Lakeridge 46	NP	Uncharacterized (PS)	N/A	Negative	ND	ND	ND	ND	ND	ND		ND	ND	ND	ND	ND	ND		ND	ND	ND	ND	All targets Detected
Lakeridge 47	NP	Uncharacterized (PS)	N/A	Negative	ND	ND	ND	ND	ND	ND		ND	ND	ND	ND	ND	ND		ND	ND	ND	ND	All targets Detected
Lakeridge 48	NP	Uncharacterized (PS)	N/A	Negative	ND	ND	ND	ND	ND	ND		ND	ND	ND	ND	ND	ND		ND	ND	ND	ND	All targets Detected
Lakeridge 49	NP	Uncharacterized (PS)	N/A	Negative	ND	ND	ND	ND	ND	ND		ND	ND	ND	ND	ND	ND		ND	ND	ND	ND	All targets Detected
Lakeridge 50	NP	Uncharacterized (PS)	N/A	Negative	ND	ND	ND	ND	ND	ND		ND	ND	ND	ND	ND	ND		ND	ND	ND	ND	All targets Detected
Lakeridge 51	NP	Uncharacterized (PS)	N/A	Negative	ND	ND	ND	ND	ND	ND		ND	ND	ND	ND	ND	ND		ND	ND	ND	ND	All targets Detected
Lakeridge 52	NP	Uncharacterized (PS)	N/A	Negative	ND	ND	ND	ND	ND	ND		ND	ND	ND	ND	ND	ND		ND	ND	ND	ND	All targets Detected
Lakeridge 53	NP	Uncharacterized (PS)	N/A	Negative	ND	ND	ND	ND	ND	ND		ND	ND	ND	ND	ND	ND		ND	ND	ND	ND	All targets Detected
Lakeridge 54	NP	Uncharacterized (PS)	N/A	Negative	ND	ND	ND	ND	ND	ND		ND	ND	ND	ND	ND	ND		ND	ND	ND	ND	All targets Detected
Lakeridge 55	NP	Uncharacterized (PS)	N/A	Negative	ND	ND	ND	ND	ND	ND		ND	ND	ND	ND	ND	ND		ND	ND	ND	ND	All targets Detected
Lakeridge 56	NP	Uncharacterized (PS)	N/A	Negative	ND	ND	ND	ND	ND	ND		ND	ND	ND	ND	ND	ND		ND	ND	ND	ND	All targets Detected
Lakeridge 57	NP	Uncharacterized (PS)	N/A	Negative	ND	ND	ND	ND	ND	ND		ND	ND	ND	ND	ND	ND		ND	ND	ND	ND	All targets Detected
Lakeridge 58	NP	Uncharacterized (PS)	N/A	Negative	ND	ND	ND	ND	ND	ND		ND	ND	ND	ND	ND	ND		ND	ND	ND	ND	All targets Detected
Lakeridge 59	NP	Uncharacterized (PS)	N/A	Negative	ND	ND	ND	ND	ND	ND		ND	ND	ND	ND	ND	ND		ND	ND	ND	ND	All targets Detected
Lakeridge 60	NP	Uncharacterized (PS)	N/A	Negative	ND	ND	ND	ND	ND	ND		ND	ND	ND	ND	ND	ND		ND	ND	ND	ND	All targets Detected
Lakeridge 61	NP	Uncharacterized (PS)	N/A	Negative	ND	ND	ND	ND	ND	ND		ND	ND	ND	ND	ND	ND		ND	ND	ND	ND	All targets Detected
Lakeridge 62	NP	Uncharacterized (PS)	N/A	Negative	ND	ND	ND	ND	ND	ND		ND	ND	ND	ND	ND	ND		ND	ND	ND	ND	All targets Detected
Lakeridge 63	NP	Uncharacterized (PS)	N/A	Negative	ND	ND	ND	ND	ND	ND		ND	ND	ND	ND	ND	ND		ND	ND	ND	ND	All targets Detected
Lakeridge 64	NP	Uncharacterized (PS)	N/A	Negative	ND	ND	ND	ND	ND	ND		ND	ND	ND	ND	ND	ND		ND	ND	ND	ND	All targets Detected
Lakeridge 65	NP	Uncharacterized (PS)	N/A	Negative	ND	ND	ND	ND	ND	ND		ND	ND	ND	ND	ND	ND		ND	ND	ND	ND	All targets Detected
Lakeridge 66	NP	Uncharacterized (PS)	N/A	Negative	ND	ND	ND	ND	ND	ND		ND	ND	ND	ND	ND	ND		ND	ND	ND	ND	All targets Detected
Lakeridge 67	NP	Uncharacterized (PS)	N/A	Negative	ND	ND	ND	ND	ND	ND		ND	ND	ND	ND	ND	ND		ND	ND	ND	ND	All targets Detected
Lakeridge 68	NP	Uncharacterized (PS)	N/A	Negative	ND	ND	ND	ND	ND	ND		ND	ND	ND	ND	ND	ND		ND	ND	ND	ND	All targets Detected
Lakeridge 69	NP	Uncharacterized (PS)	N/A	Negative	ND	ND	ND	ND	ND	ND		ND	ND	ND	ND	ND	ND		ND	ND	ND	ND	All targets Detected
Lakeridge 70	NP	Uncharacterized (PS)	N/A	Negative	ND	ND	ND	ND	ND	ND		ND	ND	ND	ND	ND	ND		ND	ND	ND	ND	All targets Detected
Lakeridge 71	NP	Uncharacterized (PS)	N/A	Negative	ND	ND	ND	ND	ND	ND		ND	ND	ND	ND	ND	ND		ND	ND	ND	ND	All targets Detected
Lakeridge 72	NP	Uncharacterized (PS)	N/A	Negative	ND	ND	ND	ND	ND	ND		ND	ND	ND	ND	ND	ND		ND	ND	ND	ND	All targets Detected
Lakeridge 73	NP	Uncharacterized (PS)	N/A	Negative	ND	ND	ND	ND	ND	ND		ND	ND	ND	ND	ND	ND		ND	ND	ND	ND	All targets Detected
Lakeridge 74	NP	Uncharacterized (PS)	N/A	Negative	ND	ND	ND	ND	ND	ND		ND	ND	ND	ND	ND	ND		ND	ND	ND	ND	All targets Detected
Lakeridge 75	NP	Uncharacterized (PS)	N/A	Negative	ND	ND	ND	ND	ND	ND		ND	ND	ND	ND	ND	ND		ND	ND	ND	ND	All targets Detected
Lakeridge 76	NP	Uncharacterized (PS)	N/A	Negative	ND	ND	ND	ND	ND	ND		ND	ND	ND	ND	ND	ND		ND	ND	ND	ND	All targets Detected
Lakeridge 77	NP	Uncharacterized (PS)	N/A	Negative	ND	ND	ND	ND	ND	ND		ND	ND	ND	ND	ND	ND		ND	ND	ND	ND	All targets Detected
Lakeridge 78	NP	Uncharacterized (PS)	N/A	Negative	ND	ND	ND	ND	ND	ND		ND	ND	ND	ND	ND	ND		ND	ND	ND	ND	All targets Detected
Lakeridge 79	NP	Uncharacterized (PS)	N/A	Negative	ND	ND	ND	ND	ND	ND		ND	ND	ND	ND	ND	ND		ND	ND	ND	ND	All targets Detected
Lakeridge 80	NP	Uncharacterized (PS)	N/A	Negative	ND	ND	ND	ND	ND	ND		ND	ND	ND	ND	ND	ND		ND	ND	ND	ND	All targets Detected
Lakeridge 81	NP	SCV2 W2-1	GeneXpert	SARS-CoV-2	16.6	ND	ND	ND	ND	ND	37	17.1	ND	ND	ND	ND	ND	36.5	0.25	ND	ND	ND	All targets Detected
Lakeridge 82	NP	SCV2 W2-2	GeneXpert	SARS-CoV-2	31.2	ND	ND	ND	ND	ND	36.5	31.5	ND	ND	ND	ND	ND	37	0.15	ND	ND	ND	All targets Detected
Lakeridge 83	NP	SCV2 W2-3	GeneXpert	SARS-CoV-2	26.8	ND	ND	ND	ND	ND	36.5	28.7	ND	ND	ND	ND	ND	36	0.95	ND	ND	ND	All targets Detected
Lakeridge 84	NP	SCV2 W2-4	GeneXpert	SARS-CoV-2	34.9	ND	ND	ND	ND	ND	36.5	35.1	ND	ND	ND	ND	ND	36.5	0.1	ND	ND	ND	All targets Detected
Lakeridge 85	NP	SCV2 W2-5	GeneXpert	SARS-CoV-2	26.6	ND	ND	ND	ND	ND	36.5	27.3	ND	ND	ND	ND	ND	36.5	0.35	ND	ND	ND	All targets Detected
Lakeridge 86	NP	SCV2 W2-6	GeneXpert	SARS-CoV-2	36.8	ND	ND	ND	ND	ND	36	36.6	ND	ND	ND	ND	ND	36.5	0.1	ND	ND	ND	All targets Detected
Lakeridge 87	NP	SCV2 W3-1	GeneXpert	SARS-CoV-2	27.8	ND	ND	ND	ND	ND	36.5	28.7	ND	ND	ND	ND	ND	36.5	0.45	ND	ND	ND	All targets Detected
Lakeridge 88	NP	SCV2 W3-2	GeneXpert	SARS-CoV-2	18.2	ND	ND	ND	ND	ND	36.5	18.4	ND	ND	ND	ND	ND	37	0.1	ND	ND	ND	All targets Detected
Lakeridge 89	NP	SCV2 W3-3	GeneXpert	SARS-CoV-2	25.5	ND	ND	ND	ND	ND	36.5	25.8	ND	ND	ND	ND	ND	36.5	0.15	ND	ND	ND	All targets Detected
Lakeridge 90	NP	SCV2 W3-4	GeneXpert	SARS-CoV-2	34.1	ND	ND	ND	ND	ND	36.5	34.2	ND	ND	ND	ND	ND	37	0.05	ND	ND	ND	All targets Detected
Lakeridge 91	NP	SCV2 W3-5	GeneXpert	SARS-CoV-2	39.2	ND	ND	ND	ND	ND	36.5	39.1	ND	ND	ND	ND	ND	36	0.05	ND	ND	ND	All targets Detected
Lakeridge 92	NP	SCV2 W3-6	GeneXpert	SARS-CoV-2	31.4	ND	ND	ND	ND	ND	36.5	32.2	ND	ND	ND	ND	ND	36.5	0.4	ND	ND	ND	All targets Detected
Lakeridge 93	NP	SCV2 W4-1	GeneXpert	SARS-CoV-2	24	ND	ND	ND	ND	ND	36.5	23.9	ND	ND	ND	ND	ND	36	0.05	ND	ND	ND	All targets Detected
Lakeridge 94	NP	SCV2 W4-2	GeneXpert	SARS-CoV-2	19.3	ND	ND	ND	ND	ND	36.5	19.6	ND	ND	ND	ND	ND	36.5	0.15	ND	ND	ND	All targets Detected
Lakeridge 95	NP	SCV2 W4-3	GeneXpert	SARS-CoV-2	33.9	ND	ND	ND	ND	ND	36.5	33.8	ND	ND	ND	ND	ND	36.5	0.05	ND	ND	ND	All targets Detected
Lakeridge 96	NP	SCV2 W4-4	GeneXpert	SARS-CoV-2	28.2	ND	ND	ND	ND	ND	36.5	29.5	ND	ND	ND	ND	ND	36	0.65	ND	ND	ND	All targets Detected
Lakeridge 97	NP	SCV2 W4-5	GeneXpert	SARS-CoV-2	31.2	ND	ND	ND	ND	ND	36.5	32.5	ND	ND	ND	ND	ND	36.5	0.65	ND	ND	ND	All targets Detected
Lakeridge 98	NP	SCV2 W4-6	GeneXpert	SARS-CoV-2	38	ND	ND	ND	ND	ND	36.5	38.3	ND	ND	ND	ND	ND	36	0.15	ND	ND	ND	All targets Detected
Lakeridge 99	NP	SCV2 W5-1	GeneXpert	SARS-CoV-2	27.7	ND	ND	ND	ND	ND	36.5	26.4	ND	ND	ND	ND	ND	37	0.65	ND	ND	ND	All targets Detected
Lakeridge 100	NP	SCV2 W5-2	GeneXpert	SARS-CoV-2	33.2	ND	ND	ND	ND	ND	36.5	32	ND	ND	ND	ND	ND	37	0.6	ND	ND	ND	All targets Detected
Lakeridge 101	NP	SCV2 W5-3	GeneXpert	SARS-CoV-2	26.8	ND	ND	ND	ND	ND	36.5	25.4	ND	ND	ND	ND	ND	36	0.7	ND	ND	ND	All targets Detected
Lakeridge 102	NP	SCV2 W5-4	GeneXpert	SARS-CoV-2	37.9	ND	ND	ND	ND	ND	36.5	37	ND	ND	ND	ND	ND	36.5	0.45	ND	ND	ND	All targets Detected
Lakeridge 103	NP	SCV2 W5-5	GeneXpert	SARS-CoV-2	19.5	ND	ND	ND	ND	ND	37	17.4	ND	ND	ND	ND	ND	36.5	1.05	ND	ND	ND	All targets Detected
Lakeridge 104	NP	SCV2 W5-6	GeneXpert	SARS-CoV-2	38.1	ND	ND	ND	ND	ND	36.5	39.5	ND	ND	ND	ND	ND	36	0.7	ND	ND	ND	All targets Detected
Lakeridge 105	NP	Uncharacterized (PS)	N/A	SARS-CoV-2	16.4	ND	ND	ND	ND	ND	37	17.2	ND	ND	ND	ND	ND	37	0.4	ND	ND	ND	All targets Detected
Lakeridge 106	NP	Uncharacterized (PS)	N/A	SARS-CoV-2	19.6	ND	ND	ND	ND	ND	37	20.9	ND	ND	ND	ND	ND	36.5	0.65	ND	ND	ND	All targets Detected
Lakeridge 107	NP	Uncharacterized (PS)	N/A	SARS-CoV-2	26	ND	ND	ND	ND	ND	36.5	27.6	ND	ND	ND	ND	ND	36.5	0.8	ND	ND	ND	All targets Detected
Lakeridge 108	NP	Uncharacterized (PS)	N/A	SARS-CoV-2	26.5	ND	ND	ND	ND	ND	36.5	27.5	ND	ND	ND	ND	ND	36.5	0.5	ND	ND	ND	All targets Detected
Lakeridge 109	NP	Uncharacterized (PS)	N/A	SARS-CoV-2	26.5	ND	ND	ND	ND	ND	36.5	28.4	ND	ND	ND	ND	ND	36.5	0.95	ND	ND	ND	All targets Detected
Lakeridge 110	NP	Uncharacterized (PS)	N/A	SARS-CoV-2	42.5	ND	ND	ND	ND	ND	36.5	41.8	ND	ND	ND	ND	ND	36.5	0.35	ND	ND	ND	All targets Detected
Lakeridge 111	NP	Uncharacterized (PS)	N/A	SARS-CoV-2	43.5	ND	ND	ND	ND	ND	36.5	42.3	ND	ND	ND	ND	ND	36	0.6	ND	ND	ND	All targets Detected
Legend: PS= Prospective Sampling; NP=Nasopharongeal Swab; ND=Not Detected; SCV2=SARS-CoV-2; PHAC-NML= Public Health Agency of Canada-National Microbiology Laboratory										Average	36.4701						Average	36.4925	0.491228	0.22381	0.239474	0.362
